# Gene-Set Based Rare Variant Association Analysis of Whole Genome Sequencing Data in the Portuguese Island Collection for Schizophrenia and Bipolar Disorder

**DOI:** 10.64898/2026.05.28.26354351

**Authors:** Hamed Kazemi, John Drake, Tim Bigdeli, Silviu Bacanu, Tan Hoang Nguyen, Kelly Benke, Brion Maher, James Knowles, Steve McCarroll, Celia Carvalho, Helena Medeiros, Rute Ferreira, Michele Pato, Carlos Pato, Vladimir Vladimirov, Ayman Fanous

## Abstract

Schizophrenia (SCZ) and bipolar disorder (BPD) are highly heritable psychiatric disorders with complex polygenic architectures. Genome-wide association studies (GWASs) have identified numerous common variant associations, but rarer variants detectable through whole-genome sequencing (WGS) remain underexplored. We conducted rare variant association analysis using WGS data from the Portuguese Island Collection (PIC), including 28 families with SCZ (n = 53) and 41 families with BPD (n = 83) cases, and population controls (n = 62).

Following ANNOVAR and CADD annotation, burden analysis of deleterious variants showed that both affected and unaffected family members from SCZ and BPD pedigrees had significantly higher burdens of rare deleterious variants compared to controls (p < 0.0001), with no significant differences observed between affected and unaffected relatives, consistent with shared familial genetic liability. Polygenic Risk Score (PRS) analysis confirmed significant genetic contributions to both disorders within PIC. Association analyses were subsequently performed using SAIGE-GENE+ identifying 483 and 583 nominally significant (suggestive associations) gene sets (p-value ≤ 0.05; FDR > 0.05) for SCZ and BPD, respectively, including gene sets related to neurotransmission, synaptic function and structure, neurodevelopment, and neuroinflammation as well as major signaling pathways. Cross disorder overlaps also identified shared suggestive enrichment of GABA and glutamate signaling, synaptic signaling, and Wnt signaling gene sets in both SCZ and BPD.

These findings support shared rare variant burden within multiplex psychiatric families and highlight the role of gene-set based rare variant analysis in identifying neurobiological pathways relevant to SCZ and BPD.
