## Supplementary File 1 for "Gene-Set Based Rare Variant Association Analysis of Whole Genome Sequencing Data in the Portuguese Island Collection for Schizophrenia and Bipolar Disorder"

### Sheet: Sheet1
FID	IID	Father	Mother	Sex	Phenotype	Location
8001	3	1	2	1	Bipolar	Azores
8017	10	1	2	2	Bipolar	Azores
8017	12	1	2	1	Unaffected_SCZ-BP	Azores
8017	13	1	2	2	Bipolar	Azores
8017	15	1	2	2	Unaffected_SCZ-BP	Azores
8017	16	1	2	2	Bipolar	Azores
8017	17	1	2	2	Unaffected_SCZ-BP	Azores
8017	19	18	10	1	Bipolar	Azores
8017	36	35	13	1	Schizophrenia	Azores
8022	1	17	18	2	Unaffected_SCZ	Azores
8022	2	0	0	1	Unaffected_SCZ	Azores
8022	3	2	1	1	Schizophrenia	Azores
8022	4	2	1	2	Schizophrenia	Azores
8022	5	2	1	2	Depression	Azores
8031	16	19	18	2	Depression	Azores
8031	7	1	2	2	Unaffected_BP	Azores
8031	21	13	20	2	Bipolar	Azores
8031	5	1	2	1	Bipolar	Azores
8031	3	1	2	2	Bipolar	Azores
8042	22	21	20	2	Bipolar	Azores
8042	20	17	18	2	Bipolar	Azores
8042	29	27	22	2	Bipolar	Azores
8042	30	27	22	2	Depression	Azores
8042	27	0	0	1	Unaffected_BP	Azores
8042	28	27	22	1	Unaffected_BP	Azores
8051	7	0	0	2	Depression	Azores
8051	3	1	2	2	Bipolar	Azores
8051	6	1	2	2	Unaffected_BP	Azores
8051	1	8	7	1	Unaffected_BP	Azores
8051	2	0	0	2	Depression	Azores
8051	16	13	11	2	Bipolar	Azores
8056	13	1	2	1	Unaffected_BP	Azores
8056	7	1	2	2	Depression	Azores
8056	12	1	2	2	Depression	Azores
8056	11	1	2	2	Bipolar	Azores
8056	35	34	10	2	Bipolar	Azores
8259	5	0	0	2	Control	Azores
8261	2	0	0	2	Control	Azores
8262	5	0	0	2	Control	Azores
8265	8	0	0	2	Control	Azores
8268	7	0	0	1	Control	Azores
8279	4	0	0	1	Control	Azores
8283	8	0	0	1	Control	Azores
8286	11	0	0	2	Control	Azores
8287	12	0	0	2	Control	Mainland
8288	13	0	0	2	Control	Azores
8289	14	0	0	2	Control	Azores
8291	16	0	0	2	Control	Mainland
8292	17	0	0	2	Control	Azores
8293	18	0	0	2	Control	Azores
8294	19	0	0	2	Control	Azores
8295	18	0	0	2	Control	Mainland
8296	17	0	0	2	Control	Azores
8297	16	0	0	1	Control	Azores
8298	15	0	0	1	Control	Azores
8299	14	0	0	2	Control	Azores
8300	13	0	0	1	Control	Mainland
8301	12	0	0	2	Control	Mainland
8303	10	0	0	1	Control	Azores
8308	5	0	0	1	Control	Azores
8311	2	0	0	1	Control	Azores
8314	3	0	0	1	Control	Azores
8315	4	0	0	1	Control	Azores
8320	9	0	0	1	Control	Azores
8323	12	0	0	2	Control	Azores
8324	13	0	0	1	Control	Azores
8325	14	0	0	2	Control	Azores
8326	15	0	0	1	Control	Azores
8328	17	0	0	1	Control	Azores
8330	19	0	0	1	Control	Azores
8331	20	0	0	1	Control	Azores
8332	19	0	0	1	Control	Azores
8334	17	0	0	2	Control	Azores
8335	16	0	0	2	Control	Azores
8336	15	0	0	1	Control	Azores
8338	13	0	0	1	Control	Madeira
8339	12	0	0	1	Control	Azores
8340	11	0	0	1	Control	Azores
8344	7	0	0	1	Control	Mainland
8346	5	0	0	2	Control	Mainland
8348	3	0	0	1	Control	Azores
8349	2	0	0	1	Control	Azores
8350	1	0	0	1	Control	Mainland
8353	4	0	0	1	Control	Azores
8357	8	0	0	2	Control	Azores
8365	16	0	0	2	Control	Azores
8368	19	0	0	1	Control	Azores
8371	22	0	0	1	Control	Madeira
8374	12	0	0	1	Control	Mainland
8377	1	0	0	2	Control	Azores
8378	3	0	0	2	Control	Azores
8381	5	0	0	2	Control	Azores
8382	6	0	0	2	Control	Azores
8445	16	0	0	2	Control	Azores
8447	18	0	0	2	Control	Azores
8448	19	0	0	2	Control	Azores
8460	12	0	0	1	Control	Azores
8462	14	0	0	1	Control	Azores
8501	1	15	14	2	Bipolar	Madeira
8501	4	2	1	1	Bipolar	Madeira
8501	5	2	1	2	Bipolar	Madeira
8501	6	2	1	2	Unaffected_BP	Madeira
8501	10	2	1	2	Unaffected_SCZ-BP	Madeira
8501	11	15	14	2	Bipolar	Madeira
8503	5	2	1	1	Unaffected_SCZ-BP	Madeira
8503	3	2	1	2	Bipolar	Madeira
8503	4	2	1	2	Depression	Madeira
8503	1	12	11	2	Schizophrenia	Madeira
8503	2	0	0	1	Other(Alc/Subst,Phobia,MDRR,Dysthymia)	Madeira
8503	6	2	1	2	Bipolar	Madeira
8505	2	21	20	2	Other(Alc/Subst,Phobia,MDRR,Dysthymia)	Madeira
8505	7	1	2	2	Unaffected_SCZ-BP	Madeira
8505	8	1	2	2	Unaffected_SCZ-BP	Madeira
8505	11	1	2	1	Schizophrenia	Madeira
8505	13	1	2	2	Schizophrenia	Madeira
8508	4	1	2	1	Schizophrenia	Madeira
8508	6	1	2	2	Depression	Madeira
8508	7	1	2	2	Schizophrenia	Madeira
8508	8	1	2	2	Schizophrenia	Madeira
8508	10	1	2	1	Schizophrenia	Madeira
8509	10	1	2	2	Depression	Madeira
8509	9	1	2	1	Unaffected_BP	Madeira
8509	2	0	0	2	Unaffected_BP	Madeira
8509	4	1	2	1	Bipolar	Madeira
8509	6	1	2	2	Bipolar	Madeira
8510	1	7	8	1	Bipolar	Madeira
8526	2	20	19	2	Schizophrenia	Madeira
8526	3	1	2	2	Schizophrenia	Madeira
8526	4	1	2	2	Schizophrenia	Madeira
8526	8	1	2	2	Unaffected_SCZ	Madeira
8526	10	1	2	2	Schizophrenia	Madeira
8526	12	1	2	2	Unaffected_SCZ	Madeira
8526	13	1	2	2	Schizophrenia	Madeira
8526	15	1	2	2	Unaffected_SCZ	Madeira
8529	1	15	14	2	Bipolar	Madeira
8529	3	2	1	2	Unaffected_BP	Madeira
8529	7	15	14	1	Bipolar	Madeira
8529	9	15	14	2	Unaffected_BP	Madeira
8529	12	15	14	2	Depression	Madeira
8529	13	15	14	2	Bipolar	Madeira
8529	14	25	26	2	Other(Alc/Subst,Phobia,MDRR,Dysthymia)	Madeira
8529	16	25	26	2	Depression	Madeira
8529	17	25	26	2	Bipolar	Madeira
8529	18	25	26	2	Unaffected_BP	Madeira
8529	20	25	26	2	Unaffected_BP	Madeira
8534	2	0	0	2	Unaffected_BP	Madeira
8534	1	0	0	1	Unaffected_BP	Madeira
8534	6	1	2	2	Bipolar	Madeira
8534	3	1	2	1	Bipolar	Madeira
8534	4	0	0	2	Unaffected_BP	Madeira
8539	1	21	22	1	Unaffected_BP	Madeira
8539	2	20	19	2	Bipolar	Madeira
8539	3	1	2	1	Bipolar	Madeira
8539	5	0	0	1	Bipolar	Madeira
8539	7	20	19	2	Unknown	Madeira
8539	9	20	19	2	Depression	Madeira
8539	12	20	19	2	Unaffected_BP	Madeira
8539	18	25	9	1	Bipolar	Madeira
8539	19	0	0	2	Unaffected_BP	Madeira
8539	31	25	9	1	Unaffected_BP	Madeira
8539	35	20	19	2	Unaffected_BP	Madeira
8540	7	1	2	2	Bipolar	Madeira
8540	31	18	19	2	Bipolar	Madeira
8540	3	4	5	2	Schizophrenia	Madeira
8543	1	10	9	1	Unaffected_SCZ	Madeira
8543	2	0	0	2	Unaffected_SCZ	Madeira
8543	3	1	2	1	Schizophrenia	Madeira
8543	4	1	2	2	Schizophrenia	Madeira
8543	5	10	9	2	Schizophrenia	Madeira
8543	6	10	9	2	Unaffected_SCZ	Madeira
8552	2	14	15	2	Unaffected_SCZ	Madeira
8552	3	1	2	2	Schizophrenia	Madeira
8552	4	1	2	2	Unaffected_SCZ	Madeira
8552	5	1	2	1	Schizophrenia	Madeira
8552	7	12	13	2	Schizophrenia	Madeira
8555	1	19	18	1	Alcoholism	Madeira
8555	2	17	16	2	Unaffected_SCZ	Madeira
8555	20	1	2	2	Unaffected_SCZ	Madeira
8555	22	1	2	2	Unaffected_SCZ	Madeira
8555	4	1	2	1	Unaffected_SCZ	Madeira
8555	6	1	2	1	Schizophrenia	Madeira
8556	1	13	12	1	Unaffected_SCZ	Madeira
8556	2	11	10	2	Unaffected_SCZ	Madeira
8556	5	1	2	1	Schizophrenia	Madeira
8556	6	1	2	1	Unaffected_SCZ	Madeira
8563	45	8	40	1	Bipolar	Madeira
8563	6	998	999	2	Bipolar	Madeira
8563	40	0	0	2	Depression	Madeira
8563	43	8	40	1	Unaffected_BP	Madeira
8563	8	998	999	1	Bipolar	Madeira
8607	2	0	0	1	Unknown	Madeira
8607	4	2	1	2	Schizophrenia	Madeira
9002	3	1	2	2	Bipolar	Mainland
9004	52	51	80	1	Bipolar	Mainland
9007	25	1	2	1	Unaffected_SCZ	Mainland
9007	26	3	4	2	Depression	Mainland
9007	27	25	26	1	Schizophrenia	Mainland
9007	28	25	26	1	Unaffected_SCZ	Mainland
9025	1	20	19	1	Unaffected_SCZ	Mainland
9025	2	18	17	2	Depression	Mainland
9025	3	1	2	1	Schizophrenia	Mainland
9025	5	1	2	1	Schizophrenia	Mainland
9027	11	5	6	2	Bipolar	Mainland
9028	27	13	12	1	Bipolar	Mainland
9036	18	10	11	2	Bipolar	Mainland
9041	2	11	12	2	Unaffected_SCZ	Mainland
9041	5	3	2	2	Schizophrenia	Mainland
9041	7	3	2	1	Unaffected_SCZ	Mainland
9041	10	3	2	1	Unaffected_SCZ	Mainland
9047	1	19	20	2	Depression	Mainland
9047	4	2	1	2	Bipolar	Mainland
9047	5	2	1	2	Bipolar	Mainland
9047	6	2	1	2	Unaffected_BP	Mainland
9047	7	2	1	1	Unaffected_BP	Mainland
9047	9	2	1	1	Unaffected_BP	Mainland
9056	2	0	0	2	Unaffected_BP	Azores
9056	1	39	40	1	Depression	Azores
9056	5	1	2	2	Bipolar	Azores
9056	13	0	0	2	Unaffected_BP	Azores
9056	14	12	13	2	Depression	Azores
9056	3	1	2	1	Bipolar	Azores
9056	12	17	9	1	Bipolar	Azores
9058	8	3	4	2	Depression	Azores
9058	15	7	8	1	Bipolar	Azores
9058	18	7	8	2	Bipolar	Azores
9058	19	7	8	2	Bipolar	Azores
9058	21	7	8	2	Unaffected_BP	Azores
9061	12	3	4	1	Bipolar	Azores
9061	14	3	4	1	Bipolar	Azores
9062	11	2	1	1	Unaffected_SCZ-BP	Azores
9062	26	11	12	1	Bipolar	Azores
9062	12	4	3	2	Unaffected_SCZ-BP	Azores
9062	30	11	12	1	Unaffected_SCZ-BP	Azores
9062	35	11	12	2	Unaffected_SCZ-BP	Azores
9062	24	11	12	2	Bipolar	Azores
9062	56	33	34	2	Bipolar	Azores
9062	32	11	12	1	Schizophrenia	Azores
9064	21	12	13	1	Bipolar	Azores
9064	25	12	13	2	Unaffected_BP	Azores
9064	58	18	8	1	Bipolar	Azores
9064	61	19	7	2	Depression	Azores
9064	24	12	13	2	Depression	Azores
9071	12	6	7	2	Depression	Azores
9071	6	2	1	1	Bipolar	Azores
9071	7	3	4	2	Unaffected_BP	Azores
9071	8	6	7	1	Depression	Azores
9071	9	6	7	1	Bipolar	Azores
9084	1	3	11	2	Bipolar	Azores
9084	10	0	0	1	Unaffected_SCZ-BP	Azores
9084	4	10	9	1	Schizophrenia	Azores
9084	6	10	9	1	Unaffected_SCZ-BP	Azores
9084	7	10	9	2	Unaffected_SCZ-BP	Azores
9084	9	3	11	2	Unaffected_SCZ-BP	Azores
9086	11	3	4	1	Bipolar	Azores
9086	9	1	2	2	Bipolar	Azores
9086	7	1	2	2	Depression	Azores
9086	30	17	10	1	Bipolar	Azores
9090	13	3	4	2	Bipolar	Mainland
9090	14	3	4	2	Bipolar	Mainland
9090	15	3	4	2	Bipolar	Mainland
9090	16	3	4	2	Bipolar	Mainland
9090	4	2	1	2	Bipolar	Mainland
9090	11	3	4	1	Unaffected_BP	Mainland
9103	8	1	2	2	Bipolar	Azores
9109	1	0	0	2	Unaffected_SCZ	Azores
9109	2	0	0	1	Alcoholism	Azores
9109	3	2	1	1	Schizophrenia	Azores
9109	4	2	1	1	Unaffected_SCZ	Azores
9109	5	2	1	1	Schizophrenia	Azores
9109	7	2	1	2	Unaffected_SCZ	Azores
9109	8	2	1	2	Depression	Azores
9109	9	2	1	2	Unaffected_SCZ	Azores
9111	1	30	31	1	Unaffected_SCZ	Azores
9111	2	13	12	2	Unaffected_SCZ	Azores
9111	3	1	2	2	Schizophrenia	Azores
9111	4	1	2	2	Unaffected_SCZ	Azores
9111	5	1	2	2	Schizophrenia	Azores
9111	6	1	2	2	Unaffected_SCZ	Azores
9111	7	1	2	1	Unaffected_SCZ	Azores
9111	8	1	2	2	Unaffected_SCZ	Azores
9119	1	0	0	2	Unaffected_SCZ-BP	Azores
9119	2	14	15	1	Unaffected_SCZ-BP	Azores
9119	3	2	1	2	Unaffected_SCZ-BP	Azores
9119	4	2	1	2	Bipolar	Azores
9119	5	2	1	1	Unaffected_SCZ-BP	Azores
9119	6	2	1	1	Unaffected_SCZ-BP	Azores
9119	7	2	1	1	Unaffected_SCZ-BP	Azores
9119	8	2	1	1	Schizophrenia	Azores
9119	9	2	1	1	Schizophrenia	Azores
9152	8	2	1	1	Bipolar	Azores
9152	1	4	25	2	Depression	Azores
9152	11	2	1	1	Unaffected_SCZ-BP	Azores
9152	2	65	66	1	Unaffected_SCZ-BP	Azores
9152	133	122	114	2	Schizophrenia	Azores
9152	136	122	114	1	Unaffected_SCZ-BP	Azores
9152	140	122	114	1	Bipolar	Azores
9152	155	150	135	2	Bipolar	Azores
9219	1	0	0	2	Unaffected_SCZ	Azores
9219	2	0	0	1	Unaffected_SCZ	Azores
9219	3	2	1	2	Schizophrenia	Azores
9219	4	2	1	2	Schizophrenia	Azores
9219	5	2	1	2	Unaffected_SCZ	Azores
9226	21	19	20	2	Bipolar	Azores
9227	7	4	3	1	Depression	Azores
9227	26	24	25	2	Depression	Azores
9227	6	4	3	1	Unaffected_BP	Azores
9227	32	24	25	1	Bipolar	Azores
9227	31	24	25	1	Unaffected_BP	Azores
9227	3	1	2	2	Bipolar	Azores
9227	4	0	0	1	Unaffected_BP	Azores
9227	30	24	25	1	Bipolar	Azores
9251	3	0	0	2	Unaffected_SCZ-BP	Azores
9251	4	2	3	1	Schizophrenia	Azores
9251	6	1	5	1	Schizophrenia	Azores
9251	7	2	3	1	Schizophrenia	Azores
9251	8	2	3	2	Bipolar	Azores
9251	18	1	5	2	Depression	Azores
9267	12	9	10	2	Bipolar	Azores
9269	4	1	2	2	Unaffected_SCZ	Azores
9269	5	1	2	1	Schizophrenia	Azores
9269	8	1	2	1	Schizophrenia	Azores
9269	14	18	17	1	Unaffected_SCZ	Azores
9269	15	18	17	2	Unaffected_SCZ	Azores
9295	3	1	2	1	Schizophrenia	Azores
9310	14	6	7	2	Unaffected_BP	Azores
9310	6	0	0	1	Unaffected_BP	Azores
9310	4	6	7	1	Bipolar	Azores
9315	4	2	1	2	Bipolar	Azores
9315	2	0	0	1	Unaffected_BP	Azores
9315	3	2	1	2	Unaffected_BP	Azores
9315	7	2	1	1	Bipolar	Azores
9315	1	0	0	2	Bipolar	Azores
9315	5	2	1	1	Unaffected_BP	Azores
9332	3	1	2	1	Bipolar	Azores
9332	2	0	0	2	Unaffected_BP	Azores
9332	4	1	2	2	Depression	Azores
9332	1	0	0	1	Bipolar	Azores
9332	6	1	2	2	Depression	Azores
9414	1	26	27	1	Unaffected_SCZ-BP	Madeira
9414	2	29	28	2	Schizophrenia	Madeira
9414	5	1	2	2	Unaffected_SCZ-BP	Madeira
9414	6	1	2	1	Schizophrenia	Madeira
9414	7	1	2	1	Schizophrenia	Madeira
9414	8	1	2	1	Schizophrenia	Madeira
9416	1	30	29	1	Alcoholism	Madeira
9416	3	1	2	2	Schizophrenia	Madeira
9416	5	1	2	2	Mentalretardation	Madeira
9416	6	1	2	2	Schizophrenia	Madeira
9416	11	1	2	1	Schizophrenia	Madeira
9420	3	23	22	2	Unaffected_SCZ	Madeira
9420	5	2	1	1	Schizophrenia	Madeira
9420	11	2	1	2	Schizophrenia	Madeira
9420	12	4	3	1	Schizophrenia	Madeira
9420	1	0	0	2	Unaffected_SCZ	Madeira
8022_dup	1	17	18	2	Unaffected_SCZ	Azores
8022_dup	2	0	0	1	Unaffected_SCZ	Azores
8022_dup	3	2	1	1	Schizophrenia	Azores
8022_dup	4	2	1	2	Schizophrenia	Azores
9007_dup	27	25	26	1	Schizophrenia	Mainland
